# Feature pre-selection for the development of epigenetic biomarkers

**DOI:** 10.1101/2024.02.14.24302694

**Authors:** Yipeng Cheng, Christian Gieger, Archie Campbell, Andrew M McIntosh, Melanie Waldenberger, Daniel L McCartney, Riccardo E Marioni, Catalina A Vallejos

## Abstract

Over the last decade, a plethora of blood-based DNA methylation biomarkers have been developed to track differences in ageing, lifestyle, health, and biological outcomes. Typically, penalised regression models are used to generate these predictors, with hundreds or thousands of CpGs included as potential features. However, in such ultra high-dimensional settings, the effectiveness of these methods may be reduced.

Here, we introduce Related Trait-based Feature Screening (RTFS), a method for performing CpG pre-selection for incident disease prediction models by utilising associations between CpGs and health-related continuous traits. In a comparison with commonly used CpG pre-selection methods, we evaluate resulting downstream Cox proportional-hazards prediction models for 10-year type 2 diabetes (T2D) onset risk in Generation Scotland (n=18,414). The top performing models utilised incident T2D EWAS (AUC=0.881, PRAUC=0.279) and RTFS (AUC=0.877, PRAUC=0.277). The resulting models also improve prediction over a model using standard risk factors only (AUC=0.841, PRAUC=0.194) and replication was observed in the German-based KORA study (n=4,261)

RTFS is a flexible and generalisable framework that can help to refine biomarker development for incident disease outcomes.
