## Supplementary material for "Feature pre-selection for the development of epigenetic biomarkers": rtfs_supplementary_tables.xlsx

### Sheet: Supplementary Table 1
Supplementary Table 1. Test set percentage of variance explained in each continuous trait by the corresponding lasso model. For each trait, a linear model was fit in the test set (GS set 1) with the corresponding continuous lasso predictor (EpiScore) as the independent variable and the trait as the outcome. Corresponding adjusted R-squared, coefficient estimates and coefficient p-values were calc…
Trait	Adjusted R-squared	Coefficient	Standard Error	p-value
Age	0.96	1.02	0.003	0
Glucose	0.01	0.6	0.078	1.05e-14
Total Cholestrol	0.07	1.16	0.06	9.57e-80
HDL Cholestrol	0.22	1.04	0.028	1.01e-267
Sodium	0.03	0.7	0.053	6.36e-40
Potassium	0.01	1.19	0.212	2.1e-08
Urea	0.04	1.95	0.137	4.02e-45
Creatinine	0.04	0.78	0.051	1.75e-51
BMI	0.32	1.11	0.023	0
Waist-Hip Ratio	0.16	1.2	0.038	1.2e-196
Body Fat	0.28	1.14	0.026	0
Systolic Blood Pressure	0.04	1.01	0.068	6.97e-49
Diastolic Blood Pressure	0.05	1.15	0.072	6.32e-56
Heart Rate	0.06	1.25	0.072	8.35e-66
Forced Expiratory Volume	0.05	1.41	0.092	3.52e-52
Forced Vital Capacity	0.04	1.92	0.154	5.71e-35
Alcohol Consumption	0.17	1.11	0.037	4.6e-182
Smoking	0.52	0.91	0.012	0
g	0.05	1.19	0.075	3.53e-55

### Sheet: Supplementary Table 2
Supplementary Table 2. Full summaries for all continuous traits in set 3 (GS continuous trait training set) and 1 (GS test set).
Set 3
Trait	N	Min	Mean	Max	SD	NAs
Age (Years)	5739	17.9	44.8	98.5	15.4	0
Glucose (mmol/L)	5582	1	1.5	2.1	0.1	157
Total Cholestrol (mmol/L)	5701	1.8	5	9.2	1.1	38
HDL Cholestrol (mmol/L)	5685	0.5	1.4	3	0.4	54
Sodium (mmol/L)	5695	131	139.7	148	2.3	44
Potassium (mmol/L)	5569	2.8	4.2	5.9	0.3	170
Urea (mmol/L)	5686	1.6	5	10	1.3	53
Creatinine (umol/L)	5695	35	73.6	137	13.8	44
BMI (kg/m2)	5639	18	26.5	50	5	100
Waist-Hip Ratio	5641	0.5	0.9	1.2	0.1	98
Body Fat (%)	5586	2.3	29.4	57.8	9.8	153
Systolic Blood Pressure (mmHg)	5723	83	130.2	197	17.2	16
Diastolic Blood Pressure (mmHg)	5728	45	79.1	118	10.3	11
Heart Rate (BPM)	5726	35	69.5	114	11.2	13
Forced Expiratory Volume (L)	4873	0.5	3.2	6.5	0.9	866
Forced Vital Capacity (L)	4872	0.9	4.1	7.6	1	867
Alcohol Consumption (Units/Week)	5160	0	11.2	210	13.2	579
Smoking (Pack Years)	5492	0	6.4	160	12.8	247
General Cognitive Ability	5553	-4	0	3.5	1	186
Set 1
Trait	N	Min	Mean	Max	SD	NAs
Age (Years)	5087	18	48.5	94.5	14	0
Glucose (mmol/L)	4971	1	1.5	2.2	0.1	116
Total Cholestrol (mmol/L)	5047	1.6	5.1	9.5	1.1	40
HDL Cholestrol (mmol/L)	5037	0.4	1.5	3.1	0.4	50
Sodium (mmol/L)	5058	129	140.3	150	2.2	29
Potassium (mmol/L)	4988	3	4.2	5.6	0.3	99
Urea (mmol/L)	5043	1.5	5.1	11	1.4	44
Creatinine (umol/L)	5045	31	72.8	132	14.2	42
BMI (kg/m2)	5006	18	27	49.5	5.1	81
Waist-Hip Ratio	4983	0.5	0.9	1.2	0.1	104
Body Fat (%)	4956	2	30.8	58.7	9.6	131
Systolic Blood Pressure (mmHg)	5071	80	130.8	199	17.2	16
Diastolic Blood Pressure (mmHg)	5076	44	79.3	115	10	11
Heart Rate (BPM)	5075	37	69.5	113	11	12
Forced Expiratory Volume (L)	4179	0.3	3	6	0.8	908
Forced Vital Capacity (L)	4182	0.5	4	7.5	1	905
Alcohol Consumption (Units/Week)	4576	0	10.5	326	12.7	511
Smoking (Pack Years)	4947	0	8.3	120	15	140
General Cognitive Ability	4946	-3.9	0	3.3	1	141

### Sheet: Supplementary Table 3
Supplementary Table 3. C-index and Brier score values for all models. Brier scores are calculated at a range of time points from t=1 to t=10 years in 1 year increments.
Model	C-index
EPIC-450k	0.840819
Top 200k by Variance	0.860058
Top 100k by Variance	0.85211
PCA Top 200k by Variance	0.841453
PCA EPIC-450k	0.836937
Incident T2D EWAS	0.866075
Prevalent T2D EWAS	0.857941
Prevalent and Incident T2D EWAS	0.858277
RTFS	0.866052
Risk Factors	0.827863
Risk Factors + PRS	0.842932
Risk Factors + PRS + Incident T2D EWAS EpiScore	0.876495
	Brier score at time point
	1	2	3	4	5	6	7	8	9	10
EPIC-450k	0.002609	0.005073	0.009828	0.014959	0.01838	0.021699	0.025715	0.027765	0.031152	0.033829
Top 200k by Variance	0.002599	0.005024	0.009696	0.014776	0.018118	0.021404	0.025243	0.027421	0.030577	0.033249
Top 100k by Variance	0.002596	0.005032	0.009724	0.014784	0.018129	0.021487	0.02533	0.027675	0.031054	0.03374
PCA Top 200k by Variance	0.002596	0.005071	0.009765	0.014791	0.018172	0.021431	0.025338	0.027707	0.031184	0.033869
PCA EPIC-450k	0.002594	0.005075	0.00976	0.014816	0.018202	0.021485	0.025373	0.027671	0.03122	0.0339
Incident T2D EWAS	0.002593	0.004993	0.009671	0.01459	0.017864	0.021018	0.024442	0.026618	0.029463	0.031874
Prevalent T2D EWAS	0.002593	0.005034	0.009784	0.014781	0.018082	0.021163	0.024995	0.027136	0.030093	0.032606
Prevalent and Incident T2D EWAS	0.002597	0.005041	0.00976	0.014742	0.017989	0.021089	0.024737	0.026968	0.02994	0.03242
RTFS	0.002583	0.004934	0.009581	0.014475	0.017732	0.020825	0.024393	0.026476	0.029386	0.032027
Risk Factors	0.002604	0.005076	0.009803	0.014903	0.018318	0.021651	0.025744	0.028011	0.031528	0.034183
Risk Factors + PRS	0.002601	0.005074	0.009765	0.014715	0.018092	0.021452	0.025478	0.027634	0.031093	0.033711
Risk Factors + PRS + Incident T2D EWAS EpiScore	0.002595	0.004998	0.009609	0.014344	0.017548	0.020712	0.024012	0.026062	0.028828	0.031182

### Sheet: Supplementary Table 4
Supplementary Table 4. Sensitivity, specificity, positive predictive value (PPV) and negative predictive value (NPV) for the RTFS and risk factors only models. All metrics are calculated at probability classification thresholds between 0-1 (inclusive) in increments of 0.1.
	RTFS Sensitivity	RTFS Specificity	RTFS PPV	RTFS NPV	Risk factors-only Sensitivity	Risk factors-only Specificity	Risk factors-only PPV	NPV
0	1	0	0.0388433	NA	1	0	0.0388433	NA
0.1	0.555556	0.928379	0.238663	0.98102	0.388889	0.928604	0.180412	0.974093
0.2	0.305556	0.978446	0.364238	0.972117	0.144444	0.983386	0.26	0.966034
0.3	0.155556	0.991019	0.411765	0.96671	0.0666667	0.995285	0.363636	0.963486
0.4	0.111111	0.995734	0.512821	0.96518	0.0444444	0.997979	0.470588	0.962746
0.5	0.0333333	0.997979	0.4	0.96233	0.0388889	0.999102	0.636364	0.962578
0.6	0.0277778	0.999102	0.555556	0.962162	0.0166667	0.999326	0.5	0.961755
0.7	0.0222222	0.999551	0.666667	0.961971	0.0111111	0.999551	0.5	0.961555
0.8	0.0222222	0.999551	0.666667	0.961971	0.00555556	0.999551	0.333333	0.961347
0.9	0.00555556	0.999775	0.5	0.961356	0	0.999775	0	0.961148
1	0	1	NA	0.961157	0	1	NA	0.961157

### Sheet: Supplementary Table 5
Supplementary Table 5. AUC and PRAUC value for the incremental logistic models in the KORA S4 validation of RTFS and Incident T2D EWAS EpiScores
	AUC	PRAUC
Risk factors-only	0.797	0.294
Risk factors + EPIC-450k EpiScore	0.798	0.293
Risk factors + RTFS EpiScore	0.806	0.295

### Sheet: Supplementary Table 6
Supplementary Table 6. Primary care (Read2) and secondary care (ICD-9/10) codes included in the type 2 diabetes trait definition
Primary care codes
readcode	description
C10..	Diabetes mellitus
C1001	Diabetes mellitus, adult onset, with no mention of complication
C101.	Diabetes mellitus with ketoacidosis
C101z	Diabetes mellitus NOS with ketoacidosis
C106.	Diabetes mellitus with neurological manifestation
C109.	Non-insulin dependent diabetes mellitus
C10F.	Type 2 diabetes mellitus
C10F9	Type 2 diabetes mellitus without complication
F1711	Autonomic neuropathy due to diabetes
F420.	Diabetic retinopathy
F4201	Proliferative diabetic retinopathy
Secondary care codes
section	ICD code
Type 2 Diabetes	E11*
Diabetes mellitus without mention of complication	250.0
Diabetes with ketoacidosis	250.1

### Sheet: Supplementary Table 7
Supplementary Table 7. AUC, PRAUC and Cox PH model coefficients from the RTFS-based pre-selection pipeline. Coefficients and hazard ratio estimates are given for the risk factors + RTFS EpiScore model. Results are shown for the GP follow-up end censoring date (October 2020) and the hospital follow-up end censoring date (April 2022).
April 2022 (Hospital follow-up censoring date)
	AUC	PRAUC
Risk factors only	0.841	0.194
Risk factors + RTFS EpiScore	0.877	0.278
	coef	exp(coef)	se(coef)	z	Pr(>|z|)
Age	0.00595048	1.00597	0.00734047	0.81064	0.417573
Sex	0.360579	1.43416	0.139626	2.58246	0.00980992
BMI	0.0792409	1.08247	0.00857739	9.23835	2.50325e-20
Hypertension	0.448266	1.5656	0.15381	2.91441	0.00356361
Parent/Sibling Diabetes	0.933902	2.54442	0.13851	6.74247	1.55719e-11
RTFS EpiScore	1.08929	2.97217	0.0992314	10.9773	4.91447e-28
October 2020 (GP follow-up censoring date)
	AUC	PRAUC
Risk factors only	0.84	0.193
Risk factors + RTFS EpiScore	0.878	0.275
	coef	exp(coef)	se(coef)	z	Pr(>|z|)
Age	0.00544858	1.00546	0.00733864	0.742451	0.457814
Sex	0.349295	1.41807	0.139924	2.49632	0.0125489
BMI	0.0839647	1.08759	0.0085793	9.78689	1.28175e-22
Hypertension	0.460131	1.58428	0.153116	3.00512	0.00265475
Parent/Sibling Diabetes	0.903766	2.46888	0.138795	6.51153	7.43881e-11
RTFS EpiScore	1.31583	3.72786	0.118545	11.0999	1.2565e-28

### Sheet: Supplementary Table 8
Supplementary Table 8. The CpG sites taken from the incident and prevalent T2D epigenome-wide association studies for EWAS based pre-selection.
Incident T2D EWAS				Prevalent T2D EWAS
CpG	Present in GS			CpG	Present in GS
cg19693031	TRUE			cg19693031	TRUE
cg06500161	TRUE			cg06500161	TRUE
cg11024682	TRUE			cg16765088	TRUE
cg00574958	TRUE			cg00574958	TRUE
cg05778424	TRUE			cg24704287	TRUE
cg14476101	TRUE			cg00144180	FALSE
cg04816311	TRUE			cg04567334	TRUE
cg07504977	TRUE			cg10584271	TRUE
cg19750657	TRUE			cg26270261	TRUE
cg06378491	TRUE			cg16575444	TRUE
cg14020176	TRUE			cg24512093	TRUE
cg06397161	FALSE			cg11983038	TRUE
cg06940720	TRUE			cg25136644	TRUE
cg02711608	TRUE			cg20812370	TRUE
cg06192883	TRUE			cg24686009	FALSE
cg09664445	TRUE			cg11024682	TRUE
cg14870271	TRUE			cg06114363	TRUE
cg18568872	TRUE			cg01963618	TRUE
cg12257439	TRUE			cg22680424	TRUE
cg11269166	TRUE			cg19876302	TRUE
cg14956201	TRUE			cg08857797	TRUE
cg17540192	TRUE			cg27374726	TRUE
cg27243685	TRUE			cg09185884	TRUE
cg11202345	TRUE			cg27115863	TRUE
cg15020801	TRUE			cg24795867	TRUE
cg21480264	TRUE			cg08945443	TRUE
cg08788930	TRUE			cg06039489	TRUE
cg25217710	TRUE			cg08570691	TRUE
cg22650271	TRUE			cg12593793	TRUE
cg10639435	TRUE			cg27037013	TRUE
cg01101459	TRUE			cg07212837	TRUE
cg03691549	TRUE			cg16192197	TRUE
cg26262157	TRUE			cg15560632	TRUE
cg04927537	TRUE			cg14003143	TRUE
cg08994060	TRUE			cg20154947	FALSE
cg13059136	TRUE			cg25741837	TRUE
cg21234053	FALSE			cg26766064	TRUE
cg08309687	TRUE			cg25536676	TRUE
cg02879453	TRUE			cg11376147	TRUE
cg24259291	TRUE			cg20316538	TRUE
cg26846781	TRUE			cg18181703	TRUE
cg16097041	TRUE			cg11851382	TRUE
cg01373896	TRUE			cg00162348	TRUE
cg19169154	TRUE			cg07184465	TRUE
cg13300580	TRUE			cg14284506	TRUE
cg23021329	TRUE			cg11252555	TRUE
cg25001190	TRUE			cg10082515	TRUE
cg02050917	TRUE			cg00896068	TRUE
cg07719604	TRUE			cg01577083	TRUE
cg26663590	TRUE			cg00320980	TRUE
cg17836612	TRUE			cg20231084	TRUE
cg20507228	TRUE			cg15832662	TRUE
cg04682775	TRUE			cg13178597	TRUE
cg24145109	TRUE			cg20116935	TRUE
cg10192877	TRUE			cg00989505	TRUE
cg21703988	TRUE			cg07068382	TRUE
cg17901584	TRUE			cg14476101	TRUE
cg25178683	TRUE			cg20456243	TRUE
cg25130381	TRUE
cg25649826	TRUE
cg20212624	TRUE
cg07567724	FALSE
cg16861241	TRUE
cg03819286	TRUE
cg02079413	TRUE
cg23722778	TRUE
cg11800635	FALSE
cg25316512	TRUE
cg09294084	TRUE
cg20784591	TRUE
cg03497652	TRUE
cg24678869	TRUE
cg12322877	TRUE
cg09072148	TRUE
cg14524754	TRUE
cg17194270	TRUE
